# Twin study provides heritability estimates for 2,321 plasma proteins and assesses missing SNP heritability

**DOI:** 10.1101/2024.04.24.24306270

**Authors:** Gabin Drouard, Fiona A. Hagenbeek, Miina Ollikainen, Zhili Zheng, Xiaoling Wang, FinnGen, Samuli Ripatti, Matti Pirinen, Jaakko Kaprio

**Author notes:** **Corresponding authors:** Gabin Drouard & Jaakko Kaprio. A complete list of the members of the FinnGen banner can be found in the supplementary material.

## Abstract

Assessing how much of the variability in blood plasma proteins is due to genetic or environmental factors is essential for advancing personalized medicine. While large-scale studies have established SNP-based heritability (SNP-h^2^) estimates for plasma proteins, less is known about the proportion of total genetic effects on protein variability. We applied quantitative genetic twin models to estimate the heritability of 2,321 plasma proteins and to assess the proportion of heritability accounted for by SNP-h^2^ estimates. Olink proteomics data were generated for 401 twins aged 56-70, including 196 complete same-sex twin pairs. On average, 40% of protein variability was attributable to genetic effects. Twin-based heritability estimates were highly correlated with published SNP-h^2^ estimates from the UK Biobank (Spearman coefficient: r=0.80). However, on average, only half of the total heritability was covered by SNP-h^2^, and the other half, representing one-fifth of total protein phenotypic variability, remains missing.
